# Quantitative Mass Spectrometry Analysis of Cerebrospinal Fluid Protein Biomarkers in Alzheimer’s Disease

**DOI:** 10.1101/2022.08.30.22279370

**Authors:** Caroline M. Watson, Eric B. Dammer, Lingyan Ping, Duc M. Duong, Erica Modeste, E. Kathleen Carter, Erik C. B. Johnson, Allan I. Levey, James J. Lah, Blaine R. Roberts, Nicholas T. Seyfried

## Abstract

Alzheimer’s disease (AD) is the most common form of dementia, with cerebrospinal fluid (CSF) β-amyloid (Aβ), total Tau, and phosphorylated Tau providing the most sensitive and specific biomarkers for diagnosis. However, these diagnostic biomarkers do not reflect the complex changes in AD brain beyond amyloid (A) and Tau (T) pathologies. Here, we report a selected reaction monitoring mass spectrometry (SRM-MS) method with isotopically labeled standards for relative protein quantification in CSF. Biomarker positive (AT+) and negative (AT-) CSF pools were used as quality controls (QCs) to assess assay precision. We detected 62 peptides (51 proteins) with an average CV of ∼13% across 30 QCs and 133 controls (cognitively normal, AT), 127 asymptomatic (cognitively normal, AT+) and 130 symptomatic AD (cognitively impaired, AT+). Proteins that could distinguish AT+ from AT-individuals included SMOC1, GDA, 14-3-3 proteins, and those involved in glycolysis. Proteins that could distinguish cognitive impairment were mainly neuronal proteins (VGF, NPTX2, NPTXR, and SCG2). This demonstrates the utility of SRM-MS to quantify CSF protein biomarkers across stages of AD.
