## Supplemental Tables for "Quantitative Mass Spectrometry Analysis of Cerebrospinal Fluid Protein Biomarkers in Alzheimer’s Disease"

### Sheet: Contents
Table of Contents - Supplemental Tables
	Supplemental Table 1	Coefficient of variation (CV) values for 58 biomarker peptides and APOE allele specific peptides in AT- and AT+ QC pools.
	Supplemental Table 2	ANOVA of differential abundance analysis for 58 biomarker peptides across Control, AsymAD and AD sample pairwise group comparisons.
	Supplemental Table 3	Pearson correlations (rho), Student p values of correlation significance, and numbers of paired observations for correlation of biomarker peptide abundances to ELISA measures of amyloid beta 1-42, total Tau, phospho-T181 Tau, the ratio of total Tau/amyloid beta, and MoCA (cognition score).
	Supplemental Table 4	ROC curve statistics including AUC, p, 95% DeLong confidence interval, accuracy, specificity, and sensitivity for dichotomous diagnosis case sample groups.
		10-fold cross validation ROC AUC and 95% confidence intervals are included for comparison to standard ROC curve statistics.

### Sheet: SupplementalTable1_QCstatistic
Supplemental Table 1. Coefficient of variation (CV), Mean, and Ratio Dot Product values for 58 biomarker peptides and APOE allele specific peptides in AT- and AT+ QC pools.
				CV			Mean			Median			Ratio Dot Product Mean			Ratio Dot Product AT-			Ratio Dot Product AT+
Protein Gene	Protein Accession Number	Protein Name	Peptide	AT-	AT+		AT-	AT+		AT-	AT+		AT-	AT+		min	max		min	max
Biomarker Peptides of Interest
ALB	P02768	ALBU	LVNEVTEFAK	0.108	0.121		42.1824	38.9766		42.5854	40.3029		0.9945	0.9941		0.9887	0.9987		0.9905	0.9985
ALB	P02768	ALBU	LVTDLTK	0.107	0.106		73.7984	68.3147		72.8847	67.2065		0.9945	0.9962		0.9905	0.9987		0.9926	0.9995
ALDOA ALDOB ALDOC	P04075 P05062 P09972	ALDOA ALDOB ALDOC	VLAAVYK	0.128	0.132		0.0147	0.0173		0.0142484	0.0167901		0.9738	0.9806		0.9466	0.993		0.9606	0.996
APOA4	P06727	APOA4	SLAPYAQDTQEK	0.128	0.123		0.0764	0.0728		0.0727525	0.0739395		0.976	0.9785		0.95	0.9954		0.9606	0.9981
APOC1	P02654	APOC1	QSELSAK	0.11	0.076		0.6505	0.5285		0.633479	0.52121		0.9465	0.9369		0.9194	0.9703		0.9052	0.9702
APOC2	P02655	APOC2	TAAQNLYEK	0.113	0.07		0.0109	0.009		0.0105239	0.00896913		0.9778	0.9786		0.9642	0.9955		0.9462	0.9956
APOE	P02649	APOE	ELQAAQAR	0.118	0.102		0.4877	0.4684		0.480244	0.453761		0.9937	0.9919		0.9901	0.9991		0.9835	0.9964
C9	P02748	CO9	TSNFNAAISLK	0.079	0.149		0.009	0.0096		0.00906605	0.00968828		0.967	0.9769		0.9165	0.9925		0.9525	0.9949
C9	P02748	CO9	LSPIYNLVPVK	0.184	0.15		0.0136	0.0142		0.0127233	0.0140287		0.9531	0.9406		0.882	0.9888		0.8577	0.9805
CALM2 CALML3	P0DP24 P27482	CALM2 CALL3	EAFSLFDK	0.111	0.065		0.0183	0.0235		0.0180767	0.023747		0.9543	0.9441		0.8988	0.9917		0.8901	0.9791
CD44	P16070	CD44	ALSIGFETCR	0.125	0.113		0.022	0.0241		0.0213839	0.0234035		0.9668	0.9725		0.9315	0.9876		0.9421	0.9927
CHI3L1	P36222	CH3L1	IASNTQSR	0.111	0.094		0.2833	0.4209		0.269381	0.414892		0.9871	0.9817		0.9759	0.9982		0.9613	0.9926
CP	P00450	CERU	GEFYIGSK	0.12	0.11		0.0656	0.062		0.0639448	0.0617677		0.9847	0.9862		0.9655	0.9959		0.9721	0.9954
DCN	P07585	PGS2	VDAASLK	0.131	0.13		0.0066	0.0071		0.00674074	0.00688229		0.9759	0.9663		0.9482	0.9947		0.9305	0.9856
DDAH1 DDAH2	O94760 O95865	DDAH1 DDAH2	EFFVGLSK	0.157	0.12		0.0007	0.0009		0.000685695	0.000907208		0.9601	0.9563		0.9187	0.9871		0.89	0.9944
DKK3	Q9UBP4	DKK3	DQDGEILLPR	0.119	0.109		0.1851	0.2023		0.183091	0.198585		0.9896	0.991		0.9729	0.9995		0.9839	0.9975
ENO1	P06733	ENOA	IEEELGSK	0.166	0.155		0.0045	0.0053		0.00433074	0.00539613		0.9531	0.962		0.894	0.9937		0.9058	0.9879
ENO1	P06733	ENOA	LNVTEQEK	0.201	0.187		0.0036	0.0043		0.00357435	0.00441696		0.9258	0.9446		0.7913	0.9891		0.8851	0.9781
ENO2	P09104	ENOG	IEEELGDEAR	0.193	0.165		0.022	0.0238		0.0211899	0.0229206		0.9532	0.9428		0.9205	0.9862		0.8889	0.9802
F2	P00734	THRB	YTACETAR	0.14	0.136		0.0105	0.0099		0.0105832	0.00958161		0.9757	0.9729		0.9555	0.9938		0.9438	0.9939
GAPDH	P04406	G3P	AAFNSGK	0.11	0.103		0.0089	0.0091		0.00881003	0.00917583		0.9579	0.9642		0.9167	0.9887		0.9197	0.9849
GAPDH TRIM32	P04406 Q13049	G3P TRI32	YDNSLK	0.127	0.135		0.0009	0.0009		0.000877654	0.000933517		0.9382	0.9209		0.8791	0.9856		0.859	0.9899
GDA	Q9Y2T3	GUAD	DHLLGVSDSGK	0.171	0.124		0.0027	0.0034		0.00259864	0.00337516		0.9435	0.9453		0.8821	0.9974		0.8903	0.9719
GOT1	P17174	AATC	IGADFLAR	0.117	0.101		0.0019	0.0021		0.00191698	0.00202546		0.9779	0.975		0.9461	0.995		0.9264	0.9943
GSN	P06396	GELS	AGALNSNDAFVLK	0.13	0.108		0.126	0.1331		0.121481	0.131092		0.9835	0.9793		0.9635	0.9952		0.9532	0.9938
HBA1	P69905	HBA	FLASVSTVLTSK	0.103	0.106		0.131	0.1082		0.129475	0.104604		0.9838	0.9759		0.9703	0.993		0.9486	0.9933
HBB	P68871	HBB	VNVDEVGGEALGR	0.128	0.096		0.1705	0.1427		0.16596	0.1447		0.9852	0.9815		0.973	0.9991		0.9394	0.9942
KNG1	P01042	KNG1	VQVVAGK	0.117	0.117		0.0437	0.0402		0.0440194	0.0399902		0.9876	0.9875		0.9709	0.9966		0.9772	0.9965
L1CAM	P32004	L1CAM	GQLSFNLR	0.136	0.14		0.0371	0.0365		0.0381554	0.0358093		0.9548	0.9596		0.9173	0.9959		0.926	0.9933
LAMP1	P11279	LAMP1	VWVQAFK	0.134	0.125		0.0042	0.0045		0.00427663	0.00446925		0.9478	0.9518		0.904	0.9928		0.8797	0.9944
LAMP2	P13473	LAMP2	YLDFVFAVK	0.191	0.196		0.0061	0.0066		0.0059492	0.00652121		0.9332	0.923		0.8172	0.9982		0.7712	0.9785
LDHB	P07195	LDHB	FIIPQIVK	0.148	0.143		0.004	0.0044		0.00383347	0.0043397		0.9441	0.9635		0.8723	0.9755		0.9301	0.992
MDH1	P40925	MDHC	GEFVTTVQQR	0.133	0.119		0.0093	0.011		0.00938621	0.0112258		0.9613	0.9629		0.9109	0.9926		0.9173	0.9893
NCAM1	P13591	NCAM1	GLGEISAASEFK	0.118	0.115		0.0508	0.0529		0.0506714	0.0522425		0.9839	0.9787		0.9641	0.9948		0.9642	0.9927
NPTX2	P47972	NPTX2	VAELEDEK	0.081	0.104		0.0036	0.0031		0.00356375	0.00314675		0.9609	0.9528		0.9232	0.9898		0.8998	0.9838
NPTXR	O95502	NPTXR	ELDVLQGR	0.079	0.077		0.4738	0.4207		0.47472	0.427529		0.9833	0.9802		0.9674	0.9953		0.9639	0.9954
NRXN1 NRXN1	P58400 Q9ULB1	NRX1B NRX1A	LAIGFSTVQK	0.146	0.125		0.0165	0.0159		0.016599	0.0154873		0.9462	0.9486		0.8863	0.982		0.9019	0.9909
OGN	P20774	MIME	LEGNPIVLGK	0.113	0.099		0.0143	0.0146		0.0138059	0.0144178		0.9885	0.9919		0.9785	0.9995		0.9766	0.9994
OMG	P23515	OMGP	LESLPAHLPR	0.13	0.173		0.1361	0.1396		0.138362	0.13979		0.9586	0.9702		0.9251	0.9918		0.9353	0.9947
PARK7	Q99497	PARK7	ALVILAK	0.147	0.151		0.0053	0.0062		0.00536488	0.00588407		0.9759	0.9708		0.9527	0.9937		0.9388	0.993
PEBP1	P30086	PEBP1	VLTPTQVK	0.105	0.118		0.0202	0.0232		0.020076	0.023261		0.9786	0.9825		0.9655	0.9956		0.961	0.9959
PGLYRP2	Q96PD5	PGRP2	TFTLLDPK	0.097	0.099		0.0397	0.0384		0.0385483	0.0391267		0.976	0.9756		0.9579	0.9946		0.952	0.9961
PKM	P14618-1 P14618-2 P14618-3	KPYM	VVEVGSK	0.104	0.136		0.0115	0.0145		0.0113486	0.0143875		0.9759	0.977		0.9465	0.9927		0.9471	0.9945
PKM	P14618-2	KPYM	LFEELVR	0.101	0.08		0.1319	0.1589		0.136236	0.156128		0.9784	0.9853		0.9568	0.993		0.9598	0.9983
PON1	P27169	PON1	LLIGTVFHK	0.113	0.104		0.0052	0.0039		0.00515709	0.0039018		0.9699	0.9521		0.9443	0.9854		0.8915	0.9841
PPIA	P62937	PPIA	VSFELFADK	0.2	0.146		0.0041	0.0055		0.00393861	0.00578332		0.9406	0.9458		0.863	0.9872		0.9049	0.9771
PTPRZ1	P23471	PTPRZ	AIIDGVESVSR	0.114	0.115		0.0233	0.0247		0.0230437	0.0244337		0.9804	0.9787		0.9604	0.9985		0.9483	0.9938
SCG2	P13521	SCG2	IESQTQEEVR	0.147	0.137		0.0191	0.0165		0.0185269	0.0160563		0.9755	0.9796		0.9411	0.9964		0.9607	0.9931
SMOC1	Q9H4F8	SMOC1	AQALEQAK	0.172	0.125		0.0101	0.0146		0.00943603	0.014326		0.9559	0.9676		0.919	0.9905		0.9472	0.9895
SOD1	P00441	SODC	HVGDLGNVTADK	0.099	0.137		0.0543	0.0589		0.0535314	0.0592321		0.9764	0.973		0.9522	0.9938		0.9563	0.9942
SPP1	P10451	OSTP	QETLPSK	0.145	0.098		0.3331	0.405		0.320572	0.410239		0.9797	0.9836		0.9612	0.9932		0.9633	0.9974
TPI1	P60174	TPIS	IAVAAQNCYK	0.192	0.175		0.0041	0.0039		0.00397942	0.00378768		0.94	0.9493		0.8662	0.9839		0.8586	0.9877
VGF	O15240	VGF	EPVAGDAVPGPK	0.109	0.118		0.1068	0.093		0.1042	0.0908833		0.9903	0.9917		0.9825	0.9956		0.9828	0.9992
VGF	O15240	VGF	GLQEAAEER	0.1	0.124		0.02	0.0177		0.019671	0.0173927		0.9815	0.9779		0.9641	0.9977		0.9606	0.9931
VTN	P04004	VTNC	GQYCYELDEK	0.141	0.122		0.0545	0.0502		0.0540546	0.0494968		0.9721	0.9686		0.9452	0.9928		0.938	0.9947
YWHAB YWHAE YWHAF YWHAG YWHAS YWHAT YWHAZ	P31946 P62258 Q04917 P61981 P31947 P27348 P63104	1433B 1433E 1433H 1433G SFN 1433Q 1433Z	NLLSVAYK	0.133	0.104		0.013	0.0202		0.0128398	0.0204751		0.9645	0.9718		0.9415	0.9911		0.9496	0.9981
YWHAB YWHAF YWHAG YWHAT	P31946 Q04917 P61981 P27348	1433B 1433H 1433G 1433Q	VISSIEQK	0.117	0.103		0.0062	0.0085		0.00647198	0.00853743		0.9642	0.972		0.9242	0.9907		0.9373	0.9954
YWHAZ	P63104	1433Z	VVSSIEQK	0.183	0.117		0.0162	0.0297		0.0154104	0.0302223		0.9324	0.9425		0.8713	0.9708		0.8954	0.9887
APOE Allele Specific Peptides
APOE2			CLAVYQAGAR	0.117	ND		0.3397	ND		0.338521	ND		0.9733	ND		0.9334	ND		0.3871	ND
APOE4			LGADMEDVR	0.3	0.179		1.3582	4.0163		1.4112	4.18578		0.9432	0.9727		0.543	0.992		0.9495	0.9931
APOE2or3	P02649	APOE	LGADMEDVCGR	0.13	0.131		0.2318	0.1782		0.233022	0.175731		0.9827	0.9869		0.9618	0.9975		0.9668	0.9924
APOE3or4	P02649	APOE	LAVYQAGAR	0.141	0.12		0.879	0.9014		0.665611	0.66399		0.9894	0.9894		0.9853	0.9952		0.9837	0.9952

### Sheet: SupplementalTable2_ANOVA
Supplemental Table 2. ANOVA of differential abundance analysis for 58 biomarker peptides across Control, AsymAD and AD sample pairwise group comparisons.
Symbol|UniprotID|Peptide	ANOVA F-Value	ANOVA Pr(>F)	Tukey p AD-ASYMAD	Tukey p AD-Control	Tukey p ASYMAD-Control	log2FC AD-ASYMAD	log2FC AD-Control	log2FC ASYMAD-Control	Johnson et al, Nat Neurosci, 2022 Consensus Network Module	Higginbotham et al, Sci Adv, 2020 CSF Protein Panel
GAPDH|P04406|AAFNSGK	42.0126	3.07641e-17	9.10995e-06	4.33384e-17	5.23601e-05	0.28354	0.542315	0.258775	M7 MAPK/Metabolism	NOT IN PANEL
GSN|P06396|AGALNSNDAFVLK	4.00691	0.0189493	0.0142648	0.497355	0.20382	-0.147686	-0.0585528	0.0891333	M3 Oligo/Myelination	Myelination
PTPRZ1|P23471|AIIDGVESVSR	10.7445	2.87517e-05	0.00460337	0.374852	2.41453e-05	-0.15234	0.0634752	0.215815	M1 Synapse/Neuron	Myelination
CD44|P16070|ALSIGFETCR	3.6358	0.0272673	0.11635	0.829196	0.0276368	-0.0910454	0.0263943	0.11744	M11 Cell-ECM Interaction	NOT IN PANEL
PARK7|Q99497|ALVILAK	25.9259	2.71367e-11	0.537845	9.71129e-11	1.27832e-07	0.0470895	0.293451	0.246362	M7 MAPK/Metabolism	Glial immunity
SMOC1|Q9H4F8|AQALEQAK	74.5048	4.23819e-28	0.533478	1.02904e-22	1.47849e-20	0.0578155	0.59125	0.533435	M42 Matrisome	Glial immunity
GDA|Q9Y2T3|DHLLGVSDSGK	41.5999	4.31923e-17	0.866571	1.16912e-13	5.30741e-14	-0.0304047	0.449904	0.480309	M1 Synapse/Neuron	Synaptic
DKK3|Q9UBP4|DQDGEILLPR	11.5831	1.3012e-05	0.00765287	0.191751	8.0403e-06	-0.171723	0.0978929	0.269616	M7 MAPK/Metabolism	NOT IN PANEL
CALM2|P0DP24|EAFSLFDK	34.3782	1.80832e-14	0.831687	2.96767e-13	2.18199e-10	0.028836	0.367242	0.338406	M4 Synapse/Neuron	Metabolic
DDAH1|O94760|EFFVGLSK	13.7372	1.72284e-06	0.966396	3.98292e-05	1.45972e-05	-0.0115315	0.201874	0.213406	M14 Protein Folding	Myelination
NPTXR|O95502|ELDVLQGR	21.3368	1.6208e-09	1.47471e-08	0.0856555	5.54638e-05	-0.320524	-0.105116	0.215408	M4 Synapse/Neuron	Synaptic
APOE|P02649|ELQAAQAR	5.69452	0.00365252	0.00743662	0.973951	0.0137297	-0.16829	-0.0120297	0.15626	M42 Matrisome	Glial immunity
VGF|O15240|EPVAGDAVPGPK	19.7156	7.01925e-09	6.31897e-08	0.0216229	0.000902995	-0.505637	-0.21315	0.292487	M5 Post-Synaptic Density	Synaptic
LDHB|P07195|FIIPQIVK	13.7788	1.65735e-06	0.886642	6.56118e-05	8.99469e-06	-0.0251551	0.22853	0.253685	M25 Sugar Metabolism	NOT IN PANEL
HBA1|P69905|FLASVSTVLTSK	2.23152	0.108745	0.658428	0.0906537	0.446001	0.258536	0.616337	0.357801	M26 Complement/Acute Phase	NOT IN PANEL
MDH1|P40925|GEFVTTVQQR	25.6901	3.34139e-11	0.795145	2.64109e-10	3.74276e-08	0.037102	0.369752	0.332651	M25 Sugar Metabolism	Metabolic
CP|P00450|GEFYIGSK	4.59032	0.0107085	0.0772372	0.0104845	0.75576	-0.143142	-0.18988	-0.0467375	M26 Complement/Acute Phase	Vascular
NCAM1|P13591|GLGEISAASEFK	11.5959	1.28561e-05	0.00113762	0.574521	1.7415e-05	-0.197708	0.0548773	0.252586	M4 Synapse/Neuron	NOT IN PANEL
VGF|O15240|GLQEAAEER	15.0242	5.19967e-07	3.98903e-07	0.18788	0.000824765	-0.431154	-0.138839	0.292315	M5 Post-Synaptic Density	Synaptic
L1CAM|P32004|GQLSFNLR	12.6057	4.96997e-06	0.00103004	0.438459	5.52366e-06	-0.133879	0.0450226	0.178901	M4 Synapse/Neuron	NOT IN PANEL
VTN|P04004|GQYCYELDEK	3.34971	0.0361151	0.451648	0.0271366	0.362821	-0.0840538	-0.178518	-0.0944639	M26 Complement/Acute Phase	Vascular
SOD1|P00441|HVGDLGNVTADK	13.5977	1.96273e-06	0.00454073	0.115755	1.09053e-06	-0.182436	0.112948	0.295384	M34 Ambiguous	Myelination
CHI3L1|P36222|IASNTQSR	27.6078	6.19247e-12	0.111708	8.48136e-12	1.31718e-06	0.111002	0.393513	0.282512	M21 MHC Complex/Immune	NOT IN PANEL
TPI1|P60174|IAVAAQNCYK	12.6851	4.61311e-06	0.102414	0.00908172	2.55658e-06	-0.120438	0.17223	0.292668	M14 Protein Folding	Metabolic
ENO2|P09104|IEEELGDEAR	19.6733	7.29424e-09	0.765891	5.5178e-08	2.44175e-06	0.035663	0.291048	0.255385	M7 MAPK/Metabolism	Metabolic
ENO1|P06733|IEEELGSK	31.1769	2.79393e-13	0.558537	5.88329e-13	3.93194e-09	0.0490838	0.343751	0.294667	M7 MAPK/Metabolism	Glial immunity
SCG2|P13521|IESQTQEEVR	18.2759	2.60407e-08	1.18077e-08	0.0279039	0.00151541	-0.428585	-0.181148	0.247437	M15 Ambiguous	Synaptic
GOT1|P17174|IGADFLAR	22.7922	4.3888e-10	0.972779	5.97713e-08	2.08683e-08	-0.0104774	0.26534	0.275818	M24 Ubiquitination	Metabolic
NRXN1|P58400|LAIGFSTVQK	11.5907	1.29189e-05	0.000474981	0.794658	3.01886e-05	-0.219849	0.0368645	0.256713	M4 Synapse/Neuron	Synaptic
OGN|P20774|LEGNPIVLGK	5.33314	0.0051903	0.00339958	0.225124	0.229446	-0.139858	-0.0699478	0.0699101	M27 Extracellular Matrix	Vascular
OMG|P23515|LESLPAHLPR	13.2362	2.75207e-06	0.000232835	0.691548	5.98061e-06	-0.232937	0.0472578	0.280195	M3 Oligo/Myelination	NOT IN PANEL
PKM|P14618-2|LFEELVR	33.5202	3.75235e-14	0.950425	1.50459e-12	1.2956e-10	0.0162777	0.383461	0.367184	M15 Ambiguous	Metabolic
PON1|P27169|LLIGTVFHK	2.74855	0.0652706	0.999363	0.102455	0.113291	-0.0030637	-0.18245	-0.179386	M26 Complement/Acute Phase	Vascular
ENO1|P06733|LNVTEQEK	28.5843	2.63977e-12	0.389863	1.01357e-11	5.60624e-08	0.060082	0.321856	0.261774	M7 MAPK/Metabolism	Glial immunity
C9|P02748|LSPIYNLVPVK	2.02982	0.132756	0.387368	0.118672	0.795447	-0.106028	-0.157703	-0.0516748	M26 Complement/Acute Phase	Vascular
ALB|P02768|LVNEVTEFAK	3.99069	0.0192529	0.167371	0.0155461	0.611575	-0.123727	-0.187996	-0.0642688	M26 Complement/Acute Phase	NOT IN PANEL
ALB|P02768|LVTDLTK	4.11741	0.0170056	0.187088	0.0129952	0.536732	-0.124538	-0.199745	-0.0752074	M26 Complement/Acute Phase	NOT IN PANEL
YWHAB|P31946|NLLSVAYK	92.2741	1.70744e-33	4.94594e-07	6.80719e-33	6.01896e-14	0.247066	0.617733	0.370668	M1 Synapse/Neuron	Synaptic
SPP1|P10451|QETLPSK	23.2641	2.87888e-10	0.600115	1.58638e-09	5.17547e-07	0.0542671	0.35228	0.298013	M21 MHC Complex/Immune	Myelination
APOC1|P02654|QSELSAK	6.69474	0.00138572	0.442407	0.00105512	0.0503434	-0.0755688	-0.220392	-0.144824	M26 Complement/Acute Phase	Myelination
APOA4|P06727|SLAPYAQDTQEK	2.16306	0.116361	0.363652	0.103425	0.784245	-0.100572	-0.149474	-0.0489017	M17 Transcription	NOT IN PANEL
APOC2|P02655|TAAQNLYEK	6.47137	0.00171986	0.145556	0.00105998	0.212825	-0.146579	-0.277031	-0.130452	M26 Complement/Acute Phase	Myelination
PGLYRP2|Q96PD5|TFTLLDPK	1.28091	0.27896	0.97592	0.301978	0.419276	-0.0147897	-0.102853	-0.0880632	NOT IN NETWORK	NOT IN PANEL
C9|P02748|TSNFNAAISLK	1.09809	0.334543	0.77386	0.301429	0.712237	-0.0555441	-0.119108	-0.0635639	M26 Complement/Acute Phase	Vascular
NPTX2|P47972|VAELEDEK	26.9802	1.07334e-11	4.53984e-11	0.00529225	8.01554e-05	-0.402357	-0.170184	0.232173	M5 Post-Synaptic Density	Synaptic
DCN|P07585|VDAASLK	6.82246	0.00122485	0.00192053	0.856361	0.0102364	-0.132636	-0.0202748	0.112361	M27 Extracellular Matrix	Vascular
YWHAB|P31946|VISSIEQK	59.7333	2.46306e-23	0.000431283	2.04085e-23	1.26054e-10	0.157303	0.43726	0.279957	M1 Synapse/Neuron	Synaptic
ALDOA|P04075|VLAAVYK	25.6872	3.34991e-11	0.944227	1.08285e-08	4.09241e-09	-0.0171502	0.317334	0.334484	M4 Synapse/Neuron	Metabolic
PEBP1|P30086|VLTPTQVK	17.4929	5.33265e-08	0.616989	1.79058e-05	2.01773e-07	-0.0472774	0.228827	0.276104	M25 Sugar Metabolism	Myelination
HBB|P68871|VNVDEVGGEALGR	2.50031	0.0833845	0.496538	0.0664855	0.522586	0.392895	0.768996	0.376101	M26 Complement/Acute Phase	NOT IN PANEL
KNG1|P01042|VQVVAGK	2.99573	0.0511613	0.142698	0.058172	0.924838	-0.144461	-0.17307	-0.0286095	M26 Complement/Acute Phase	Vascular
PPIA|P62937|VSFELFADK	28.0695	4.13589e-12	0.718159	6.89524e-11	1.20303e-08	0.0383441	0.334323	0.295979	M25 Sugar Metabolism	Myelination
PKM|P14618|VVEVGSK	34.5808	1.52264e-14	0.766711	2.45686e-13	2.11599e-10	0.0388578	0.416047	0.37719	M7 MAPK/Metabolism	Metabolic
YWHAZ|P63104|VVSSIEQK	93.6235	6.86223e-34	1.38678e-07	4.93768e-33	2.8741e-13	0.305475	0.737085	0.431611	M4 Synapse/Neuron	Synaptic
LAMP1|P11279|VWVQAFK	12.1846	7.38263e-06	0.205604	0.00479972	5.21427e-06	-0.0822748	0.151079	0.233354	M3 Oligo/Myelination	NOT IN PANEL
GAPDH|P04406|YDNSLK	52.5646	6.37904e-21	6.79996e-07	6.17962e-21	4.38593e-06	0.305863	0.588189	0.282325	M7 MAPK/Metabolism	NOT IN PANEL
LAMP2|P13473|YLDFVFAVK	7.84956	0.000455314	0.359329	0.0309625	0.000336908	-0.0804835	0.147692	0.228175	M3 Oligo/Myelination	NOT IN PANEL
F2|P00734|YTACETAR	2.44821	0.0877864	0.367497	0.0736223	0.690422	-0.0920292	-0.14759	-0.0555604	M26 Complement/Acute Phase	Vascular

### Sheet: SuppTable3_ELISA_PearsonCors
Supplemental Table 3. Pearson correlations (rho), Student p values of correlation significance, and numbers of paired observations for correlation of biomarker peptide abundances to ELISA measures of amyloid beta 1-42, total Tau, phospho-T181 Tau, the ratio of total Tau/amyloid beta, and MoCA (cognition score).
	Pearson Rho (cor) Values					Student's P Values for Correlation					Number of Paired Observations
Symbol|UniprotID|Peptide	ABeta42	tTau	pTau	Tau.AB.Ratio	MoCA	ABeta42	tTau	pTau	Tau.AB.Ratio	MoCA	ABeta42	tTau	pTau	Tau.AB.Ratio	MoCA
GAPDH|P04406|AAFNSGK	-0.177135	0.527602	0.528396	0.353281	-0.262258	0.000829554	2.93278e-29	1.98242e-29	7.06685e-13	1.84831e-07	353	389	390	389	384
GSN|P06396|AGALNSNDAFVLK	0.128514	0.0862396	0.0636023	-0.100736	0.0712582	0.0156912	0.0893941	0.210103	0.0470905	0.163441	353	389	390	389	384
PTPRZ1|P23471|AIIDGVESVSR	0.0649054	0.37106	0.354592	0.0989253	0.0794182	0.223825	3.828e-14	5.35564e-13	0.0512217	0.120267	353	389	390	389	384
CD44|P16070|ALSIGFETCR	0.0564572	0.212822	0.209586	0.0593178	0.0327477	0.290139	2.31016e-05	3.01764e-05	0.243132	0.522303	353	389	390	389	384
PARK7|Q99497|ALVILAK	-0.0591064	0.598129	0.579643	0.322894	-0.140175	0.268061	4.15684e-39	2.20972e-36	6.86721e-11	0.00593221	353	389	390	389	384
SMOC1|Q9H4F8|AQALEQAK	-0.267676	0.645047	0.65064	0.449626	-0.193238	3.31181e-07	3.84809e-47	2.58149e-48	9.35404e-21	0.000138798	353	389	390	389	384
GDA|Q9Y2T3|DHLLGVSDSGK	-0.116601	0.615449	0.614105	0.32592	-0.0887402	0.0284924	6.45924e-42	8.53028e-42	4.45141e-11	0.0824395	353	389	390	389	384
DKK3|Q9UBP4|DQDGEILLPR	0.0922161	0.45668	0.431336	0.126783	0.0791994	0.0836077	1.94232e-21	4.20304e-19	0.0123281	0.121295	353	389	390	389	384
CALM2|P0DP24|EAFSLFDK	-0.0774807	0.647299	0.637431	0.344275	-0.12994	0.146293	1.45841e-47	7.42268e-46	2.89093e-12	0.0108094	353	389	390	389	384
DDAH1|O94760|EFFVGLSK	0.0227278	0.534006	0.516068	0.239351	-0.0885944	0.670431	4.64095e-30	6.2967e-28	1.79586e-06	0.0829466	353	389	390	389	384
NPTXR|O95502|ELDVLQGR	0.239276	0.254012	0.230944	-0.0920657	0.28763	5.47133e-06	3.82843e-07	4.05412e-06	0.069704	9.48184e-09	353	389	390	389	384
APOE|P02649|ELQAAQAR	0.171127	0.320735	0.305925	0.0112679	0.113734	0.00124821	9.32922e-11	6.79851e-10	0.824681	0.0258347	353	389	390	389	384
VGF|O15240|EPVAGDAVPGPK	0.277009	0.301986	0.270247	-0.0503571	0.354576	1.22355e-07	1.20596e-09	5.92647e-08	0.321867	8.09478e-13	353	389	390	389	384
LDHB|P07195|FIIPQIVK	0.00781885	0.488865	0.468936	0.214384	-0.0487521	0.883618	9.21055e-25	1.02161e-22	2.00452e-05	0.340694	353	389	390	389	384
HBA1|P69905|FLASVSTVLTSK	-0.0339247	0.100254	0.101698	0.0618524	-0.060544	0.525227	0.0481617	0.0447351	0.223544	0.236558	353	389	390	389	384
MDH1|P40925|GEFVTTVQQR	-0.0751275	0.590255	0.578224	0.32794	-0.109591	0.158982	6.91624e-38	3.57761e-36	3.32411e-11	0.0317926	353	389	390	389	384
CP|P00450|GEFYIGSK	0.0951582	-0.173721	-0.193878	-0.225274	0.0726086	0.0741684	0.000578519	0.000116625	7.23711e-06	0.155588	353	389	390	389	384
NCAM1|P13591|GLGEISAASEFK	0.138861	0.410498	0.382615	0.0744876	0.139955	0.00899175	3.03126e-17	4.80958e-15	0.14253	0.00601168	353	389	390	389	384
VGF|O15240|GLQEAAEER	0.254726	0.339446	0.307908	-0.0243802	0.318524	1.24019e-06	6.04127e-12	5.20633e-10	0.631671	1.6744e-10	353	389	390	389	384
L1CAM|P32004|GQLSFNLR	0.0620488	0.319744	0.311027	0.0858504	0.113656	0.24492	1.07291e-10	3.4079e-10	0.0908543	0.0259376	353	389	390	389	384
VTN|P04004|GQYCYELDEK	0.109569	-0.207419	-0.222006	-0.247405	0.0169938	0.0396368	3.74471e-05	9.62e-06	7.77641e-07	0.739928	353	389	390	389	384
SOD1|P00441|HVGDLGNVTADK	0.06479	0.458934	0.437482	0.174636	0.0696691	0.224651	1.16623e-21	1.15616e-19	0.000540387	0.17306	353	389	390	389	384
CHI3L1|P36222|IASNTQSR	-0.14342	0.516579	0.504388	0.339367	-0.194148	0.00695443	6.39731e-28	1.46752e-26	6.11419e-12	0.000128874	353	389	390	389	384
TPI1|P60174|IAVAAQNCYK	0.0560686	0.42367	0.420844	0.163614	0.0565494	0.293477	2.24077e-18	3.58434e-18	0.00120185	0.268982	353	389	390	389	384
ENO2|P09104|IEEELGDEAR	-0.0552519	0.51656	0.502528	0.279118	-0.131123	0.300577	6.43038e-28	2.39639e-26	2.15568e-08	0.0101049	353	389	390	389	384
ENO1|P06733|IEEELGSK	-0.141758	0.508175	0.506445	0.314263	-0.178351	0.00764358	6.22798e-27	8.50333e-27	2.30334e-10	0.000445176	353	389	390	389	384
SCG2|P13521|IESQTQEEVR	0.257474	0.301651	0.277163	-0.0451852	0.314568	9.42646e-07	1.26039e-09	2.61603e-08	0.374122	2.8833e-10	353	389	390	389	384
GOT1|P17174|IGADFLAR	-0.0283401	0.61463	0.593395	0.300384	-0.0789367	0.595641	8.84858e-42	1.82877e-38	1.48848e-09	0.122539	353	389	390	389	384
NRXN1|P58400|LAIGFSTVQK	0.153447	0.399031	0.375359	0.0608792	0.128778	0.00385356	2.67047e-16	1.70314e-14	0.230928	0.0115428	353	389	390	389	384
OGN|P20774|LEGNPIVLGK	0.11641	0.0233944	0.0082223	-0.133392	0.0870986	0.0287553	0.645525	0.871417	0.00843325	0.0882966	353	389	390	389	384
OMG|P23515|LESLPAHLPR	0.108252	0.311701	0.295917	0.021083	0.12633	0.0420887	3.27478e-10	2.53614e-09	0.678486	0.0132336	353	389	390	389	384
PKM|P14618-2|LFEELVR	-0.0730623	0.66762	0.65386	0.366956	-0.131206	0.170787	1.56358e-51	6.22224e-49	7.62479e-14	0.010057	353	389	390	389	384
PON1|P27169|LLIGTVFHK	0.0708205	-0.236887	-0.253611	-0.244191	0.0256432	0.184329	2.30655e-06	3.86346e-07	1.08977e-06	0.616409	353	389	390	389	384
ENO1|P06733|LNVTEQEK	-0.115406	0.524129	0.526359	0.317827	-0.174438	0.0301713	7.84002e-29	3.54534e-29	1.40396e-10	0.000595856	353	389	390	389	384
C9|P02748|LSPIYNLVPVK	0.0445082	-0.143724	-0.147914	-0.159142	0.0239913	0.404461	0.00450692	0.00341347	0.00163968	0.639308	353	389	390	389	384
ALB|P02768|LVNEVTEFAK	0.107461	-0.203091	-0.221744	-0.251117	0.0602387	0.0436235	5.46429e-05	9.86171e-06	5.23544e-07	0.238934	353	389	390	389	384
ALB|P02768|LVTDLTK	0.111054	-0.202711	-0.221533	-0.251496	0.0638429	0.0370171	5.64655e-05	1.00601e-05	5.02615e-07	0.211938	353	389	390	389	384
YWHAB|P31946|NLLSVAYK	-0.29348	0.731078	0.723059	0.545647	-0.370659	1.92477e-08	3.08979e-66	2.58521e-64	1.46813e-31	5.96447e-14	353	389	390	389	384
SPP1|P10451|QETLPSK	-0.13705	0.520955	0.507559	0.325119	-0.16199	0.00993796	1.90713e-28	6.3182e-27	4.99538e-11	0.0014473	353	389	390	389	384
APOC1|P02654|QSELSAK	0.177563	-0.146667	-0.165017	-0.239442	0.0816663	0.000805407	0.00374231	0.00107239	1.77928e-06	0.110092	353	389	390	389	384
APOA4|P06727|SLAPYAQDTQEK	0.0913369	-0.119796	-0.130672	-0.171286	0.0318865	0.0866093	0.0180956	0.00978384	0.000692547	0.533306	353	389	390	389	384
APOC2|P02655|TAAQNLYEK	0.192666	-0.145201	-0.160572	-0.251077	0.0912784	0.000271376	0.00410717	0.00146498	5.25788e-07	0.0740046	353	389	390	389	384
PGLYRP2|Q96PD5|TFTLLDPK	0.0801171	-0.131852	-0.141708	-0.182273	0.0080305	0.133009	0.00922674	0.00505225	0.000301829	0.87536	353	389	390	389	384
C9|P02748|TSNFNAAISLK	0.018261	-0.130876	-0.134938	-0.141801	-0.0120422	0.732422	0.00976326	0.00761963	0.0050799	0.814041	353	389	390	389	384
NPTX2|P47972|VAELEDEK	0.215363	0.153396	0.133895	-0.138373	0.354472	4.50498e-05	0.00241596	0.00810513	0.00626626	8.22872e-13	353	389	390	389	384
DCN|P07585|VDAASLK	0.0143344	-0.083839	-0.0703243	-0.124236	0.0768362	0.788408	0.0987079	0.165731	0.0142091	0.132842	353	389	390	389	384
YWHAB|P31946|VISSIEQK	-0.226657	0.674212	0.669805	0.470084	-0.313901	1.71203e-05	6.88542e-53	4.15418e-52	8.84103e-23	3.15753e-10	353	389	390	389	384
ALDOA|P04075|VLAAVYK	-0.0441681	0.622988	0.607293	0.323146	-0.0785776	0.408065	3.40711e-43	1.13177e-40	6.62466e-11	0.124255	353	389	390	389	384
PEBP1|P30086|VLTPTQVK	0.0101929	0.554704	0.536638	0.25334	-0.0363842	0.848656	9.09087e-33	1.81283e-30	4.11849e-07	0.477151	353	389	390	389	384
HBB|P68871|VNVDEVGGEALGR	-0.0556886	0.0810666	0.0839434	0.0636538	-0.080181	0.296766	0.110407	0.0978535	0.210322	0.116735	353	389	390	389	384
KNG1|P01042|VQVVAGK	0.0907737	-0.176975	-0.195623	-0.232101	0.0316733	0.0885773	0.000453238	0.000100871	3.72173e-06	0.536049	353	389	390	389	384
PPIA|P62937|VSFELFADK	-0.130436	0.510788	0.501691	0.309017	-0.184268	0.014188	3.09078e-27	2.98463e-26	4.71729e-10	0.000283133	353	389	390	389	384
PKM|P14618|VVEVGSK	-0.0864484	0.689886	0.671674	0.388135	-0.141643	0.104912	2.93561e-56	1.71108e-52	1.95488e-15	0.00542569	353	389	390	389	384
YWHAZ|P63104|VVSSIEQK	-0.322804	0.701636	0.694889	0.538654	-0.39784	5.28315e-10	6.262e-59	1.5939e-57	1.18776e-30	5.15772e-16	353	389	390	389	384
LAMP1|P11279|VWVQAFK	-0.0253768	0.329891	0.328748	0.118416	0.000446473	0.634665	2.5019e-11	2.78795e-11	0.0194784	0.993042	353	389	390	389	384
GAPDH|P04406|YDNSLK	-0.212059	0.552833	0.549859	0.375495	-0.280562	5.92273e-05	1.62636e-32	3.39467e-32	1.79747e-14	2.23611e-08	353	389	390	389	384
LAMP2|P13473|YLDFVFAVK	0.0789887	0.373125	0.349297	0.100999	-0.00780805	0.138576	2.69617e-14	1.24028e-12	0.0465148	0.878785	353	389	390	389	384
F2|P00734|YTACETAR	0.0954883	-0.158776	-0.174592	-0.210981	0.00860722	0.0731657	0.00168132	0.000533217	2.7272e-05	0.866489	353	389	390	389	384

### Sheet: SupplementalTable4_ROC
Supplemental Table 4. ROC curve statistics including AUC, p, 95% DeLong confidence interval, accuracy, specificity, and sensitivity for dichotomous diagnosis case sample groups.
Symbol|UniprotID|Peptide	AUC(ADvsCT)	AUC(ADvsAsymAD)	AUC(AsymADvsCT)	P Value(ADvsCT)	P Value(ADvsAsymAD)	P Value(AsymADvsCT)	AUC 95% CI(ADvsCT)	AUC 95% CI(ADvsAsymAD)	AUC 95% CI(AsymADvsCT)	Accuracy(ADvsCT)	Accuracy(ADvsAsymAD)	Accuracy(AsymADvsCT)	Sensitivity(ADvsCT)	Sensitivity(ADvsAsymAD)	Sensitivity(AsymADvsCT)	Specificity(ADvsCT)	Specificity(ADvsAsymAD)	Specificity(AsymADvsCT)	10-fold Cross-Validated AUC(ADvsCT)	10-fold Cross-Validated AUC(ADvsAsymAD)	10-fold Cross-Validated AUC(AsymADvsCT)	10-fold Cross-Validated AUC 95% CI(ADvsCT)	10-fold Cross-Validated AUC 95% CI(ADvsAsymAD)	10-fold Cross-Validated AUC 95% CI(AsymADvsCT)	AUC difference (ADvsCT) 10-fold vs. simple ROC	AUC difference (ADvsAsymAD) 10-fold vs. simple ROC	AUC difference (AsymADvsCT) 10-fold vs. simple ROC
YWHAZ|P63104|VVSSIEQK	0.8954	0.6846	0.7674	7.57624e-29	1.56819e-07	4.64259e-14	0.8578-0.9329	0.6199-0.7493	0.7095-0.8253	0.814	0.665	0.727	0.923	0.585	0.654	0.707	0.748	0.797	0.9015	0.6779	0.7743	0.866-0.937	0.6119-0.7438	0.717-0.8316	0.0061	-0.0067	0.0069
YWHAB|P31946|NLLSVAYK	0.8872	0.6796	0.7679	9.49348e-28	3.24975e-07	4.14791e-14	0.848-0.9265	0.6142-0.745	0.7094-0.8265	0.821	0.669	0.742	0.846	0.538	0.709	0.797	0.803	0.774	0.8985	0.6775	0.7799	0.8613-0.9357	0.6113-0.7438	0.7233-0.8365	0.0113	-0.0021	0.012
SMOC1|Q9H4F8|AQALEQAK	0.8397	0.5441	0.8175	8.51899e-22	0.11103	4.45072e-19	0.7919-0.8875	0.4733-0.6149	0.7674-0.8676	0.772	0.572	0.735	0.715	0.708	0.843	0.827	0.433	0.632	0.8358	0.5445	0.8175	0.7868-0.8848	0.4742-0.6147	0.7659-0.8691	-0.0039	0.0004	0
YWHAB|P31946|VISSIEQK	0.8342	0.6278	0.7419	3.70792e-21	0.000199548	7.85097e-12	0.7847-0.8837	0.5595-0.6961	0.6801-0.8038	0.787	0.638	0.727	0.731	0.554	0.606	0.842	0.724	0.842	0.8438	0.6376	0.7301	0.7967-0.8909	0.5711-0.7041	0.667-0.7932	0.0096	0.0098	-0.0118
GAPDH|P04406|YDNSLK	0.8269	0.6844	0.6688	2.51523e-20	1.62493e-07	1.28779e-06	0.7769-0.8769	0.6192-0.7495	0.6037-0.7338	0.779	0.661	0.631	0.8	0.808	0.488	0.759	0.512	0.767	0.8248	0.6805	0.6729	0.7736-0.876	0.6164-0.7445	0.6087-0.7372	-0.0021	-0.0039	0.0041
GAPDH|P04406|AAFNSGK	0.7848	0.6628	0.6512	7.04879e-16	3.22884e-06	1.26532e-05	0.7303-0.8394	0.5967-0.729	0.585-0.7173	0.73	0.626	0.619	0.508	0.731	0.874	0.947	0.52	0.376	0.7836	0.6596	0.6496	0.7288-0.8385	0.5965-0.7226	0.5831-0.7161	-0.0012	-0.0032	-0.0016
ENO1|P06733|IEEELGSK	0.7675	0.5447	0.7251	3.23546e-14	0.107885	1.77415e-10	0.7086-0.8264	0.4738-0.6156	0.6617-0.7886	0.745	0.568	0.723	0.762	0.6	0.717	0.729	0.535	0.729	0.7515	0.5376	0.7211	0.6927-0.8103	0.4666-0.6086	0.658-0.7841	-0.016	-0.0071	-0.004
PKM|P14618|VVEVGSK	0.7596	0.5214	0.7416	1.71869e-13	0.277042	8.30941e-12	0.7011-0.818	0.4505-0.5922	0.6807-0.8025	0.726	0.537	0.704	0.562	0.492	0.661	0.887	0.583	0.744	0.7705	0.5194	0.7333	0.7129-0.8281	0.4487-0.5901	0.6709-0.7958	0.0109	-0.002	-0.0083
GDA|Q9Y2T3|DHLLGVSDSGK	0.7571	0.5233	0.7798	2.87403e-13	0.25989	3.16582e-15	0.6984-0.8158	0.4524-0.5942	0.7236-0.8361	0.734	0.541	0.731	0.723	0.546	0.693	0.744	0.535	0.767	0.768	0.526	0.7869	0.7096-0.8263	0.4546-0.5975	0.7324-0.8413	0.0109	0.0027	0.0071
CALM2|P0DP24|EAFSLFDK	0.7554	0.518	0.7339	4.05426e-13	0.309362	3.54997e-11	0.6967-0.8141	0.4471-0.5889	0.673-0.7949	0.734	0.537	0.7	0.669	0.669	0.598	0.797	0.402	0.797	0.7596	0.5816	0.7377	0.7008-0.8185	0.3498-0.4871	0.6772-0.7983	0.0042	0.0636	0.0038
PPIA|P62937|VSFELFADK	0.7525	0.5396	0.7123	7.38583e-13	0.136718	1.66253e-09	0.6924-0.8125	0.4686-0.6105	0.6487-0.7759	0.734	0.556	0.704	0.777	0.338	0.614	0.692	0.78	0.789	0.7532	0.5371	0.7147	0.6936-0.8127	0.4658-0.6084	0.6511-0.7784	0.0007	-0.0025	0.0024
PKM|P14618-2|LFEELVR	0.751	0.5077	0.7466	1.00017e-12	0.415927	3.21128e-12	0.692-0.81	0.4368-0.5786	0.6862-0.8069	0.707	0.529	0.719	0.562	0.415	0.598	0.85	0.646	0.835	0.7538	0.56	0.7529	0.6941-0.8135	0.3702-0.5098	0.6939-0.8119	0.0028	0.0523	0.0063
ENO1|P06733|LNVTEQEK	0.7493	0.5359	0.7023	1.38366e-12	0.160404	8.70911e-09	0.6902-0.8085	0.465-0.6067	0.638-0.7665	0.703	0.553	0.673	0.685	0.915	0.701	0.722	0.181	0.647	0.7571	0.5436	0.7035	0.698-0.8162	0.4727-0.6146	0.6389-0.7682	0.0078	0.0077	0.0012
CHI3L1|P36222|IASNTQSR	0.7431	0.5628	0.6866	4.69452e-12	0.0409551	9.94804e-08	0.6833-0.803	0.4926-0.633	0.6217-0.7515	0.711	0.56	0.669	0.777	0.469	0.685	0.647	0.654	0.654	0.7357	0.5665	0.6907	0.6762-0.7952	0.496-0.637	0.6252-0.7561	-0.0074	0.0037	0.0041
SPP1|P10451|QETLPSK	0.7415	0.5316	0.701	6.4315e-12	0.19116	1.07443e-08	0.6814-0.8017	0.4606-0.6026	0.6371-0.7649	0.696	0.556	0.677	0.8	0.685	0.543	0.594	0.425	0.805	0.7448	0.54	0.7052	0.6844-0.8052	0.4721-0.6079	0.6423-0.7681	0.0033	0.0084	0.0042
PARK7|Q99497|ALVILAK	0.7396	0.5419	0.6992	9.29655e-12	0.123235	1.42775e-08	0.6795-0.7998	0.4712-0.6125	0.6347-0.7637	0.692	0.56	0.677	0.754	0.862	0.512	0.632	0.252	0.835	0.7374	0.5391	0.6986	0.6767-0.7982	0.4702-0.6079	0.6346-0.7626	-0.0022	-0.0028	-0.0006
MDH1|P40925|GEFVTTVQQR	0.7346	0.5231	0.7062	2.39656e-11	0.261526	4.60273e-09	0.6738-0.7955	0.406-0.5479	0.6423-0.7701	0.696	0.521	0.7	0.623	0.454	0.591	0.767	0.591	0.805	0.7272	0.5445	0.7168	0.6656-0.7887	0.3836-0.5273	0.656-0.7776	-0.0074	0.0214	0.0106
ALDOA|P04075|VLAAVYK	0.7256	0.5128	0.7301	1.27204e-10	0.361927	7.21463e-11	0.6643-0.787	0.4418-0.5837	0.6687-0.7915	0.684	0.525	0.688	0.462	0.315	0.638	0.902	0.74	0.737	0.7258	0.5668	0.7405	0.6651-0.7866	0.3636-0.5028	0.6799-0.8011	0.0002	0.054	0.0104
GOT1|P17174|IGADFLAR	0.7073	0.5121	0.7161	3.11805e-09	0.368869	8.70588e-10	0.6447-0.7699	0.4411-0.5831	0.6528-0.7793	0.684	0.533	0.708	0.592	0.315	0.669	0.774	0.756	0.744	0.7144	0.6062	0.7161	0.6542-0.7746	0.3244-0.4632	0.6542-0.7779	0.0071	0.0941	0
ENO2|P09104|IEEELGDEAR	0.6974	0.5192	0.6705	1.57364e-08	0.29763	1.00932e-06	0.6342-0.7606	0.4482-0.5902	0.6048-0.7362	0.665	0.537	0.658	0.546	0.962	0.528	0.782	0.102	0.782	0.6886	0.5224	0.6739	0.6258-0.7515	0.451-0.5937	0.6085-0.7392	-0.0088	0.0032	0.0034
PEBP1|P30086|VLTPTQVK	0.6762	0.5361	0.7004	3.91402e-07	0.158773	1.17039e-08	0.6113-0.7411	0.4653-0.6069	0.6362-0.7646	0.643	0.553	0.677	0.538	0.738	0.575	0.744	0.362	0.774	0.6802	0.5333	0.707	0.6144-0.7461	0.4618-0.6049	0.6451-0.7689	0.004	-0.0028	0.0066
DDAH1|O94760|EFFVGLSK	0.6732	0.5041	0.6656	6.05981e-07	0.454898	1.98486e-06	0.6079-0.7384	0.4248-0.567	0.5991-0.732	0.658	0.525	0.646	0.569	0.523	0.661	0.744	0.528	0.632	0.6536	0.6403	0.6495	0.5879-0.7194	0.2914-0.4279	0.5826-0.7165	-0.0196	0.1362	-0.0161
LDHB|P07195|FIIPQIVK	0.6604	0.5236	0.6815	3.47291e-06	0.256635	2.13209e-07	0.5946-0.7262	0.4054-0.5474	0.616-0.7469	0.643	0.521	0.65	0.5	0.915	0.78	0.782	0.118	0.526	0.6629	0.5304	0.6881	0.5974-0.7283	0.3992-0.5401	0.6257-0.7505	0.0025	0.0068	0.0066
LAMP1|P11279|VWVQAFK	0.6318	0.5534	0.6786	0.000110922	0.0697211	3.2468e-07	0.5637-0.6998	0.4829-0.6238	0.6131-0.7441	0.631	0.572	0.658	0.646	0.792	0.614	0.617	0.346	0.699	0.6219	0.5527	0.6821	0.5557-0.6881	0.4831-0.6223	0.6166-0.7476	-0.0099	-0.0007	0.0035
APOC1|P02654|QSELSAK	0.6229	0.52	0.5915	0.000285876	0.289541	0.00540149	0.5555-0.6903	0.4085-0.5514	0.5221-0.6609	0.597	0.537	0.596	0.831	0.746	0.449	0.368	0.323	0.737	0.6273	0.5193	0.598	0.5586-0.6961	0.4488-0.5898	0.5287-0.6673	0.0044	-0.0007	0.0065
NPTX2|P47972|VAELEDEK	0.6191	0.7399	0.6402	0.000419978	1.50782e-11	4.70778e-05	0.5513-0.687	0.6797-0.8	0.5732-0.7071	0.616	0.689	0.623	0.462	0.531	0.654	0.767	0.85	0.594	0.6284	0.7356	0.6404	0.5608-0.696	0.6737-0.7975	0.5721-0.7086	0.0093	-0.0043	0.0002
APOC2|P02655|TAAQNLYEK	0.6173	0.5534	0.5601	0.000505593	0.0697211	0.0470073	0.5498-0.6848	0.4829-0.6238	0.4901-0.6302	0.597	0.564	0.573	0.746	0.685	0.472	0.451	0.441	0.669	0.6231	0.5534	0.5618	0.5561-0.6902	0.4835-0.6232	0.4931-0.6305	0.0058	0	0.0017
TPI1|P60174|IAVAAQNCYK	0.6118	0.5839	0.6942	0.000864079	0.010023	3.15412e-08	0.5437-0.6799	0.514-0.6539	0.6292-0.7591	0.616	0.588	0.692	0.5	0.5	0.677	0.729	0.677	0.707	0.6056	0.5654	0.6842	0.5373-0.6739	0.4947-0.636	0.6178-0.7506	-0.0062	-0.0185	-0.01
ALB|P02768|LVNEVTEFAK	0.6004	0.5398	0.544	0.00244687	0.135253	0.110441	0.5319-0.6689	0.4682-0.6114	0.4733-0.6146	0.597	0.595	0.562	0.923	0.954	0.535	0.278	0.228	0.586	0.5942	0.5459	0.5426	0.5261-0.6623	0.4753-0.6165	0.4727-0.6126	-0.0062	0.0061	-0.0014
ALB|P02768|LVTDLTK	0.5994	0.5407	0.5465	0.00267836	0.129855	0.0976382	0.5308-0.6679	0.4694-0.612	0.476-0.617	0.593	0.588	0.562	0.731	0.946	0.409	0.459	0.22	0.707	0.5905	0.5322	0.5493	0.522-0.659	0.4601-0.6043	0.4793-0.6194	-0.0089	-0.0085	0.0028
CP|P00450|GEFYIGSK	0.5982	0.5633	0.529	0.00295862	0.0397893	0.209899	0.5297-0.6667	0.493-0.6336	0.4585-0.5995	0.597	0.576	0.558	0.6	0.654	0.48	0.594	0.496	0.632	0.587	0.5679	0.5355	0.5193-0.6547	0.4973-0.6386	0.3947-0.5343	-0.0112	0.0046	0.0065
VGF|O15240|EPVAGDAVPGPK	0.5964	0.7008	0.63	0.00344547	1.31162e-08	0.000145571	0.5274-0.6654	0.6372-0.7645	0.5622-0.6978	0.589	0.673	0.627	0.615	0.662	0.331	0.564	0.685	0.91	0.6065	0.6908	0.624	0.5381-0.6749	0.6266-0.7549	0.5562-0.6917	0.0101	-0.01	-0.006
VTN|P04004|GQYCYELDEK	0.5901	0.5305	0.5572	0.00577938	0.199497	0.0556813	0.5212-0.659	0.4597-0.6013	0.4869-0.6274	0.593	0.549	0.577	0.631	0.838	0.567	0.556	0.252	0.586	0.5878	0.5263	0.5541	0.5195-0.6561	0.456-0.5966	0.4862-0.622	-0.0023	-0.0042	-0.0031
HBA1|P69905|FLASVSTVLTSK	0.5896	0.5532	0.5401	0.00602386	0.930054	0.132009	0.5203-0.6589	0.4816-0.6249	0.4699-0.6103	0.601	0.599	0.538	0.815	0.669	0.969	0.391	0.528	0.128	0.5839	0.5394	0.5471	0.5144-0.6534	0.4669-0.6119	0.476-0.6182	-0.0057	-0.0138	0.007
SCG2|P13521|IESQTQEEVR	0.5891	0.6982	0.6258	0.00624882	1.97903e-08	0.000227519	0.5203-0.658	0.6345-0.762	0.5582-0.6935	0.582	0.661	0.608	0.708	0.554	0.496	0.459	0.772	0.714	0.5825	0.6949	0.6284	0.5134-0.6515	0.6334-0.7565	0.5628-0.6941	-0.0066	-0.0033	0.0026
LAMP2|P13473|YLDFVFAVK	0.5881	0.5513	0.6417	0.00678238	0.0776869	3.93911e-05	0.5193-0.6568	0.4808-0.6218	0.5746-0.7088	0.582	0.56	0.627	0.608	0.346	0.78	0.556	0.78	0.481	0.5959	0.5528	0.6466	0.5288-0.663	0.4809-0.6248	0.5813-0.7119	0.0078	0.0015	0.0049
NPTXR|O95502|ELDVLQGR	0.5868	0.7105	0.6521	0.00752248	2.71485e-09	1.13365e-05	0.5176-0.6559	0.6475-0.7735	0.5855-0.7187	0.586	0.685	0.642	0.6	0.6	0.465	0.571	0.772	0.812	0.5837	0.7135	0.6585	0.5156-0.6518	0.6504-0.7766	0.592-0.7251	-0.0031	0.003	0.0064
HBB|P68871|VNVDEVGGEALGR	0.5858	0.5505	0.5408	0.00811436	0.919343	0.127823	0.5164-0.6552	0.4788-0.6222	0.4706-0.611	0.601	0.603	0.542	0.7	0.654	0.913	0.504	0.551	0.188	0.5926	0.5568	0.5377	0.5242-0.661	0.4854-0.6281	0.4682-0.6072	0.0068	0.0063	-0.0031
KNG1|P01042|VQVVAGK	0.5818	0.5557	0.523	0.010957	0.0613753	0.261041	0.5127-0.6508	0.4851-0.6263	0.4525-0.5935	0.582	0.572	0.546	0.654	0.9	0.543	0.511	0.236	0.549	0.59	0.5609	0.5556	0.5213-0.6587	0.4894-0.6324	0.3741-0.5146	0.0082	0.0052	0.0326
C9|P02748|LSPIYNLVPVK	0.5787	0.5542	0.525	0.0137517	0.06663	0.243658	0.5095-0.6478	0.4837-0.6248	0.4545-0.5954	0.593	0.564	0.546	0.592	0.862	0.48	0.594	0.26	0.609	0.569	0.5489	0.5291	0.5007-0.6374	0.4784-0.6193	0.4596-0.5987	-0.0097	-0.0053	0.0041
F2|P00734|YTACETAR	0.5783	0.5428	0.5362	0.0141555	0.118178	0.156714	0.5091-0.6474	0.472-0.6135	0.4658-0.6066	0.582	0.56	0.558	0.692	0.831	0.654	0.474	0.283	0.466	0.5871	0.5443	0.5402	0.5172-0.6569	0.4775-0.6111	0.471-0.6095	0.0088	0.0015	0.004
PON1|P27169|LLIGTVFHK	0.5775	0.5154	0.5858	0.0149327	0.665981	0.00840991	0.5084-0.6466	0.4442-0.5867	0.516-0.6556	0.574	0.549	0.6	0.638	0.731	0.575	0.511	0.362	0.624	0.5773	0.5887	0.5915	0.509-0.6456	0.3415-0.4812	0.5233-0.6598	-0.0002	0.0733	0.0057
APOA4|P06727|SLAPYAQDTQEK	0.5705	0.5272	0.5331	0.0240955	0.22579	0.821804	0.5013-0.6397	0.4015-0.5441	0.4623-0.6038	0.567	0.529	0.558	0.792	0.615	0.528	0.346	0.441	0.586	0.5699	0.5323	0.5263	0.4992-0.6405	0.4601-0.6045	0.4551-0.5976	-0.0006	0.0051	-0.0068
SOD1|P00441|HVGDLGNVTADK	0.5702	0.6208	0.6824	0.0246521	0.00040996	1.87216e-07	0.501-0.6393	0.5523-0.6893	0.6178-0.747	0.563	0.615	0.642	0.762	0.469	0.709	0.368	0.764	0.579	0.5669	0.6068	0.6851	0.4962-0.6376	0.5385-0.6751	0.6206-0.7496	-0.0033	-0.014	0.0027
VGF|O15240|GLQEAAEER	0.5693	0.6802	0.6348	0.0260909	2.97958e-07	8.60867e-05	0.4993-0.6393	0.6149-0.7455	0.5672-0.7025	0.586	0.658	0.627	0.654	0.608	0.323	0.519	0.709	0.917	0.5652	0.6786	0.6241	0.4963-0.6341	0.6137-0.7434	0.557-0.6912	-0.0041	-0.0016	-0.0107
DKK3|Q9UBP4|DQDGEILLPR	0.5676	0.6141	0.6813	0.029072	0.000785193	2.1881e-07	0.4982-0.637	0.5451-0.6831	0.616-0.7466	0.578	0.615	0.662	0.369	0.5	0.512	0.782	0.732	0.805	0.5708	0.617	0.6727	0.501-0.6406	0.5487-0.6853	0.6063-0.7391	0.0032	0.0029	-0.0086
C9|P02748|TSNFNAAISLK	0.5596	0.5261	0.5321	0.0475354	0.234972	0.185603	0.4899-0.6292	0.4552-0.597	0.4617-0.6025	0.574	0.553	0.558	0.631	0.615	0.457	0.519	0.488	0.654	0.5678	0.5391	0.5327	0.4981-0.6376	0.4685-0.6097	0.4625-0.6029	0.0082	0.013	0.0006
OGN|P20774|LEGNPIVLGK	0.5485	0.6135	0.5646	0.0869867	0.000831662	0.035932	0.4787-0.6183	0.5446-0.6825	0.4945-0.6347	0.574	0.603	0.581	0.515	0.531	0.425	0.632	0.677	0.729	0.5505	0.6032	0.5599	0.4811-0.62	0.5337-0.6727	0.4893-0.6304	0.002	-0.0103	-0.0047
L1CAM|P32004|GQLSFNLR	0.5473	0.639	0.6779	0.0927721	5.87719e-05	3.56518e-07	0.4774-0.6171	0.5711-0.7069	0.6127-0.7431	0.559	0.634	0.646	0.608	0.838	0.559	0.511	0.425	0.729	0.5525	0.6414	0.6684	0.4833-0.6217	0.5753-0.7076	0.6041-0.7327	0.0052	0.0024	-0.0095
OMG|P23515|LESLPAHLPR	0.5431	0.6312	0.6659	0.11369	0.000139166	1.90753e-06	0.4731-0.613	0.5633-0.6991	0.6001-0.7316	0.567	0.626	0.646	0.538	0.754	0.567	0.594	0.496	0.722	0.5456	0.633	0.6705	0.4759-0.6154	0.5654-0.7007	0.606-0.735	0.0025	0.0018	0.0046
PGLYRP2|Q96PD5|TFTLLDPK	0.5423	0.5058	0.5489	0.1178	0.563674	0.0864774	0.4722-0.6125	0.4342-0.5773	0.4787-0.6192	0.57	0.556	0.558	0.777	0.815	0.441	0.368	0.291	0.669	0.5454	0.517	0.5509	0.4748-0.616	0.4115-0.5545	0.4811-0.6207	0.0031	0.0112	0.002
PTPRZ1|P23471|AIIDGVESVSR	0.542	0.6088	0.6571	0.119732	0.00128351	6.01526e-06	0.472-0.612	0.5399-0.6778	0.5905-0.7237	0.559	0.607	0.654	0.362	0.7	0.559	0.752	0.512	0.744	0.5384	0.6119	0.6549	0.4681-0.6087	0.5423-0.6814	0.589-0.7208	-0.0036	0.0031	-0.0022
NCAM1|P13591|GLGEISAASEFK	0.5404	0.6287	0.6732	0.128702	0.000181334	6.97242e-07	0.4704-0.6105	0.5606-0.6969	0.6077-0.7387	0.563	0.619	0.662	0.315	0.623	0.52	0.805	0.614	0.797	0.545	0.6255	0.6804	0.4753-0.6146	0.5567-0.6942	0.6164-0.7444	0.0046	-0.0032	0.0072
GSN|P06396|AGALNSNDAFVLK	0.54	0.607	0.5652	0.131101	0.00151354	0.0346486	0.4702-0.6099	0.5379-0.6762	0.4953-0.6351	0.548	0.599	0.565	0.362	0.415	0.764	0.729	0.787	0.376	0.534	0.6022	0.5696	0.4629-0.6051	0.5333-0.6711	0.5007-0.6386	-0.006	-0.0048	0.0044
CD44|P16070|ALSIGFETCR	0.5307	0.5791	0.6007	0.195299	0.0142183	0.00251791	0.4603-0.601	0.5088-0.6494	0.5318-0.6696	0.567	0.595	0.592	0.854	0.7	0.78	0.286	0.488	0.414	0.5329	0.5768	0.5909	0.397-0.5372	0.5068-0.6469	0.5215-0.6603	0.0022	-0.0023	-0.0098
NRXN1|P58400|LAIGFSTVQK	0.5257	0.6383	0.6725	0.235543	6.33645e-05	7.69925e-07	0.4554-0.5961	0.5709-0.7058	0.6072-0.7378	0.551	0.607	0.642	0.292	0.631	0.449	0.805	0.583	0.827	0.537	0.6355	0.6788	0.3926-0.5333	0.5685-0.7024	0.6145-0.743	0.0113	-0.0028	0.0063
DCN|P07585|VDAASLK	0.5121	0.6085	0.6188	0.633563	0.00131948	0.000467171	0.4419-0.5824	0.5399-0.6772	0.5506-0.687	0.54	0.595	0.6	0.762	0.615	0.74	0.323	0.575	0.466	0.5128	0.612	0.6138	0.4168-0.5576	0.5443-0.6796	0.5466-0.681	0.0007	0.0035	-0.005
APOE|P02649|ELQAAQAR	0.5012	0.6168	0.621	0.513904	0.000604217	0.000372744	0.431-0.5714	0.5482-0.6855	0.5527-0.6894	0.525	0.611	0.612	0.738	0.623	0.598	0.316	0.598	0.624	0.55	0.6261	0.6139	0.3807-0.5193	0.5574-0.6948	0.5459-0.6819	0.0488	0.0093	-0.0071
*Automatic AUC calculation for these marked predictions was <50%, and AUC was adjusted to >50% by flipping or swapping of binary prediction outcome. P value, 95% confidence interval, accuracy, sensitivity, and specificity for these predictions are not recalculated here.
